# Automated Deep Brain Stimulation programming based on electrode location – a randomized, cross-over trial using a data-driven algorithm

**DOI:** 10.1101/2022.04.08.22272471

**Authors:** Jan Roediger, Johannes Achtzehn, Johannes L. Busch, Till A. Dembek, Anna-Pauline Krämer, Gerd-Helge Schneider, Patricia Krause, Andreas Horn, Andrea A. Kühn

**Author notes:** **Corresponding Author** Jan Roediger, Movement Disorders and Neuromodulation Unit, Department of Neurology, Charité University Medicine, Charitéplatz 1, Berlin, 10117, Germany.

## Abstract

**Background:** Deep brain stimulation (DBS) of the subthalamic nucleus (STN) is highly effective in controlling motor symptoms in patients with Parkinson’s Disease (PD). However, correct selection of stimulation parameters is pivotal to treatment success and currently follows a time-consuming and demanding trial-and-error process. We conducted a double-blind, randomized, cross-over, non-inferiority trial to assess treatment effects of stimulation parameters suggested by a recently published algorithm (*StimFit*) based on neuroimaging data.

**Methods:** The trial was carried out at Charité – Universitätsmedizin, Berlin, Germany and enrolled 35 PD patients treated with directional octopolar electrodes targeted at the STN. All patients had undergone DBS programming according to our centers standard of care (SoC) treatment before study recruitment. Based on perioperative imaging data DBS electrodes were reconstructed and *StimFit* was applied to suggest optimal stimulation settings. Patients underwent motor assessments using MDS-UPDRS-III during OFF-medication and in OFF-and ON-stimulation states under both conditions, *StimFit* and SoC parameter settings that were double blinded and randomized in a 1:1 ratio. The primary endpoint of this study was the absolute mean difference between MDS-UPDRS-III scores under *StimFit* and SoC stimulation, with a non-inferiority margin of five points.

**Findings:** STN DBS resulted in mean MDS-UPDRS-III improvements of 48 % for SoC and 43 % with *StimFit* as compared to OFF-stimulation condition. The mean difference between MDS-UPDRS-III scores under *StimFit* and SoC stimulation was not significant (1.6 points), and non-inferiority was established. In six patients (17 %) initial programming of *StimFit* settings resulted in acute side-effects and amplitudes were reduced until side-effects disappeared.

**Interpretation:** Automated data-driven algorithms can predict stimulation parameters which lead to motor symptom control comparable to standard of care treatment. This approach could significantly decrease the time necessary to obtain optimal treatment parameters thereby fostering the design of more complex DBS electrodes. Long-term data including effects on quality of life require further investigation.
