## Supplementary Tables for "Automated Deep Brain Stimulation programming based on electrode location – a randomized, cross-over trial using a data-driven algorithm"

### Sheet: Demographic & treatment data
Supplementary table 1	Group 1 (StimFit --> SoC)	Group 2 (SoC --> StimFit)
N	18	17
Male/Female	15/3	8/9
Age (years)	62 ± 8 [46 - 74]	64 ± 8 [44 - 72]
Disease duration (years)	13 ± 5 [6 - 28]	11 ± 4 [3 - 17]
Time since DBS surgery (months)	20 ± 10 [6 - 37]	20 ± 12 [5 - 38]
Days with DBS related treatment in in- and outpatient facilities since surgery*	30 ± 15 [6 - 59]	26 ± 16 [7 - 67]
Time since last adjustment of SoC settings (months)	6 ± 4 [1 - 30]	7 ± 7 [2 - 18]
MDS-UPDRS-III (OFF-medication/OFF-stimulation)	54 ± 19 [24 - 87]	40 ± 11 [11 - 57]
MDS-UPDRS-III (OFF-medication/SoC-stimulation)	24 ± 15 [3 - 58]	25 ± 10 [3 - 45]
LEDD before DBS surgery* (mg)	1183 ± 246 [875 - 1879]	1099 ± 621 [0 - 2755]
LEDD at timepoint of study participation (mg)	423 ± 220 [0 - 790]	567 ± 373 [0 - 1425]
Supplementary table 1: Demographic and treatment data Reported are means, standard deviations and ranges. * = Data were obtained retrospectively from electronic medical records at Charité University medicine and Beelitz Hospital for neurological early rehabilitation; SoC = standard of care; LEDD = levodopa equivalent daily dose; MDS-UPDRS-III = part III of the Movement Disorder Society-Sponsored …

### Sheet: Stimulation settings (summary)
Supplementary table 2	SoC	StimFit
Amlitude (mA)	2.6 ± 1.1 [0.9 - 5.8]	2.4 ± 0.3 [1.7 - 3.3]
Pulse width (µs)	60 ± 3 [40 - 70]	60
Frequency (Hz)	134 ± 25 [85 - 255]	130
Active contacts	3.2 ± 1.4 [1 - 7]	5.4 ± 2.1 [1 - 8]
Bipolar settings	6 %	0 %
Single-cathode settings	7 %	7 %
Multi-cathode settings	87 %	93 %
(Pseudo) ring contact	46 %	7 %
Reduced amplitude due to side-effects	-	17 %
Battery drain (µA)	57 ± 29 [20 - 139]	50 ± 21 [27 - 99]
Supplementary table 2: Stimulation settings (summary) Reported are means, standard deviations and ranges. SoC = standard of care

### Sheet: Stimulation settings StimFit
Suppl. Table 3B	Right Hemisphere													Left Hemisphere
	Amplitude suggested (mA)	Amplitude tested (mA)	Pulse Width (µs)	Freq. (Hz)	Relative distribution of electric current (%)									Amplitude suggested (mA)	Amplitude tested (mA)	Pulse Width (µs)	Freq. (Hz)	Relative distribution of electric current (%)
					IPG	c1	c2	c3	c4	c5	c6	c7	c8					IPG	c1	c2	c3	c4	c5	c6	c7	c8
1	2.4	2.4	60	130	100	-8	-10	-10	-9	-9	-40	-6	-8	2.4	2.4	60	130	100	-14	-10	-11	-11	-10	-25	-11	-8
2	2.4	1.7	60	130	100	0	-8	-8	-6	-19	-9	-32	-18	2.4	2.4	60	130	100	-11	-10	-8	-11	-11	-10	-26	-13
3	2.4	2.4	60	130	100	0	0	-6	0	-14	-24	-17	-39	2.4	2.4	60	130	100	0	-8	0	-15	-17	0	-35	-25
4	2.4	2.4	60	130	100	0	0	-7	0	0	-80	-7	-6	2.5	2.5	60	130	100	0	0	0	0	-21	0	-31	-48
5	2.4	2.4	60	130	100	0	-7	-7	-9	-11	-19	-20	-27	2.4	2.4	60	130	100	0	-11	-12	-9	-10	-16	-11	-31
6	2.4	2.4	60	130	100	0	-9	-14	-17	-11	-17	-23	-9	2.4	2.4	60	130	100	-8	-10	-10	-6	-16	-16	-15	-19
7	2.4	2.4	60	130	100	-16	-9	-57	-13	0	0	-5	0	2.4	2.4	60	130	100	-12	-12	-12	-12	-20	-10	-11	-11
8	2.4	2.4	60	130	100	0	0	0	0	0	0	0	-100	2.3	2.3	60	130	100	0	0	0	0	-6	0	0	-94
9	2.4	2.4	60	130	100	0	0	-7	-5	-7	-6	-7	-68	2.4	2.4	60	130	100	0	0	-10	0	-10	-24	-26	-30
10	3.1	3.1	60	130	100	0	-5	0	0	-14	-20	-20	-41	3.1	3.1	60	130	100	0	0	0	0	0	0	0	-100
11	2.4	2.4	60	130	100	-8	-10	-8	-9	-8	-11	-36	-10	2.4	2.4	60	130	100	0	0	0	0	-17	-18	-14	-51
12	2.5	2.5	60	130	100	0	-5	-7	-8	-15	-12	-24	-29	2.4	2.4	60	130	100	-8	-22	0	0	-43	-27	0	0
13	2.4	2.4	60	130	100	0	0	-7	0	-16	-19	-23	-35	2.4	2.4	60	130	100	0	-12	-12	-9	-11	-23	-11	-22
14	2.4	1.8	60	130	100	-7	-8	-6	-16	-11	-10	-21	-21	2.4	1.8	60	130	100	-8	0	-77	-8	0	0	0	-7
15	3.3	3.3	60	130	100	0	0	0	0	0	0	-6	-94	2.9	2.9	60	130	100	0	0	0	0	-21	-16	-14	-49
16	2.4	2.4	60	130	100	0	0	0	0	0	0	0	-100	2.4	2.4	60	130	100	0	0	0	0	0	0	0	-100
17	2.4	2.4	60	130	100	0	0	-11	-14	0	-28	-27	-20	2.4	2.4	60	130	100	0	-9	0	-9	-16	-17	-20	-29
18	2.4	2.4	60	130	100	0	-7	0	-7	-15	-14	-21	-36	2.4	2.4	60	130	100	-7	-10	-35	-10	-10	-10	-10	-8
19	2.4	2.4	60	130	100	-5	-8	-8	-17	-15	-13	-18	-16	2.4	2.4	60	130	100	0	0	0	0	-6	-5	0	-89
20	2.4	2.4	60	130	100	0	0	0	0	-17	-16	-14	-53	2.4	2.4	60	130	100	0	0	0	0	0	-5	0	-95
21	3.1	2.9	60	130	100	0	-5	0	0	-6	-8	0	-81	3.1	2.9	60	130	100	0	-7	0	-5	-18	-17	-15	-38
22	2.4	2.4	60	130	100	0	0	-7	-5	-6	-75	-7	0	2.4	2.4	60	130	100	0	-9	-6	-7	-26	-11	-13	-28
23	2.4	2.4	60	130	100	-8	-13	-12	-8	-9	-9	-32	-9	2.4	2.4	60	130	100	-7	0	0	0	-30	-32	-21	-10
24	3.3	3.3	60	130	100	-23	0	-20	-20	0	-21	-16	0	3.2	3.2	60	130	100	-14	-10	-11	-17	-8	-15	-14	-11
25	2.4	1.9	60	130	100	0	0	0	0	-17	-25	-9	-49	2.4	2.1	60	130	100	0	-15	-16	0	-10	-44	-10	-5
26	2.4	2.4	60	130	100	-8	-7	-7	-9	-7	-9	-45	-8	2.4	2.4	60	130	100	0	0	-9	-9	-14	-17	-17	-34
27	2.4	2.4	60	130	100	-12	-13	0	-12	-21	-9	-18	-15	2.5	2.5	60	130	100	-6	0	-10	-10	-9	-42	-13	-10
28	2.4	2.4	60	130	100	0	-6	-6	-6	-59	-8	-7	-8	2.4	2.4	60	130	100	0	-10	0	0	-73	0	-9	-8
29	2.4	2.4	60	130	100	0	0	0	0	-18	-16	-18	-48	2.4	2.4	60	130	100	0	-6	-6	0	-14	-16	-14	-44
30	2.4	2.4	60	130	100	0	-7	-5	0	0	-28	-24	-36	2.4	2.4	60	130	100	0	-14	-9	-12	-24	-13	-14	-14
31	2.4	2.4	60	130	100	0	0	0	0	-17	-22	-15	-46	2.4	2.4	60	130	100	0	0	0	0	0	0	0	-100
32	2.4	2.4	60	130	100	0	0	0	0	-12	-13	-12	-63	2.4	2.4	60	130	100	0	0	0	0	-5	-6	-5	-84
33	2.4	2.1	60	130	100	0	0	-7	-8	-16	-17	-16	-36	2.4	2.1	60	130	100	0	0	0	-9	-11	-12	-13	-55
34	2.4	2.1	60	130	100	-16	-11	-10	-12	-7	-9	-29	-6	2.4	2.1	60	130	100	-13	-10	-16	-11	-13	-18	-11	-8
35	2.5	2.5	60	130	100	-17	-12	0	-71	0	0	0	0	2.5	2.5	60	130	100	-9	-6	-9	-43	-8	-8	-9	-8
Supplementary table 3A: StimFit settings Contacts c1 to c8 are defined according to the nomenclature of Boston Scientific's Vercise Cartesia directional leads. IPG = internal pulse generator

### Sheet: Stimulation settings SoC
Suppl. Table 3A	Right Hemisphere												Left Hemisphere
	Amplitude (mA)	Pulse Width (µs)	Freq. (Hz)	Relative distribution of electric current (%)									Amplitude (mA)	Pulse Width (µs)	Freq. (Hz)	Relative distribution of electric current (%)
				IPG	1	2	3	4	5	6	7	8				IPG	1	2	3	4	5	6	7	8
1	4.6	60	104	100	0	0	0	-50	0	0	-50	0	1.5	60	104	100	0	-50	-50	0	0	0	0	0
2	1	60	130	100	0	0	0	0	-34	-33	-33	0	1.2	60	130	100	0	0	0	-100	0	0	0	0
3	3	60	170	100	0	0	0	0	-50	0	-50	0	2.7	60	170	100	0	-34	-33	-33	0	0	0	0
4	4.4	50	89	100	0	-10	0	0	-90	0	0	0	2.8	40	89	100	0	0	0	0	-28	-26	-26	-20
5	2	60	139	100	0	-34	-33	-33	0	0	0	0	2.1	60	139	100	0	-34	-33	-33	0	0	0	0
6	1.8	60	119	100	0	-3	-14	-5	-11	-9	-58	0	1.8	60	119	100	0	-2	-8	-9	-6	-37	-38	0
7	2.7	60	130	100	0	-33	-33	-34	0	0	0	0	1.1	60	130	100	0	0	-36	-37	-9	-9	-9	0
8	2.5	60	130	100	0	0	0	0	-40	0	-40	-20	2.5	60	130	0	0	0	100	0	-50	0	-50	0
9	3	60	130	100	0	-34	-33	-33	0	0	0	0	2.8	60	130	100	0	0	0	0	-33	-34	-33	0
10	1.8	60	130	100	0	0	0	0	-34	-33	-33	0	2.1	60	130	100	0	0	0	0	-50	-50	0	0
11	5.8	60	255	100	0	0	0	0	-33	0	-34	-33	2	60	170	100	0	0	0	0	-30	0	-70	0
12	3.5	60	143	100	0	-34	-33	-33	0	0	0	0	4	70	143	0	-31	-24	-22	-23	34	33	33	0
13	2.8	60	159	100	-10	-30	-30	-30	0	0	0	0	3.2	60	159	100	0	-33	-33	-34	0	0	0	0
14	1.5	60	125	100	-33	-33	0	-34	0	0	0	0	1	60	125	100	-100	0	0	0	0	0	0	0
15	2.2	60	130	100	0	0	0	0	-50	0	-50	0	2.8	60	130	100	0	0	0	0	-50	-50	0	0
16	2.5	60	130	100	0	0	0	0	-32	-35	-33	0	2.5	60	130	100	0	0	0	0	-34	-33	-33	0
17	4.8	60	130	100	0	0	-8	-23	-11	0	-58	0	2.5	60	130	100	0	-34	-33	-33	0	0	0	0
18	1.5	60	179	100	0	0	0	0	-27	-27	-27	-19	1.3	60	179	100	0	-33	-34	-33	0	0	0	0
19	2.5	60	130	100	0	-33	-33	-34	0	0	0	0	2.5	60	130	100	0	0	0	0	-34	-33	-33	0
20	2.4	60	130	100	0	0	0	0	-24	-23	-23	-30	2.4	60	130	100	0	0	0	0	-24	-23	-23	-30
21	2.5	60	130	100	0	0	0	0	-33	-33	-34	0	2.9	60	130	100	0	0	0	0	-33	-34	-33	0
22	2	60	130	100	0	0	0	0	-34	-33	-33	0	4	60	130	100	0	-18	-16	-16	-16	-16	-18	0
23	2.7	60	130	100	0	-33	-34	-33	0	0	0	0	4.4	60	130	100	0	-23	-23	-24	-10	-10	-10	0
24	1.7	60	130	100	0	-33	-33	-34	0	0	0	0	2	60	130	100	0	-33	-33	-34	0	0	0	0
25	0.9	60	130	100	0	-18	-13	-18	-17	-17	-17	0	1.5	60	130	100	0	0	-50	0	0	-50	0	0
26	3.4	60	185	100	0	-12	0	-38	-12	0	-38	0	3.6	60	185	100	0	0	0	-30	0	0	-70	0
27	1.6	60	130	100	0	0	-100	0	0	0	0	0	4	60	130	100	0	0	0	0	0	0	-100	0
28	3	60	112	100	0	-50	0	0	-50	0	0	0	2.9	60	112	100	0	-75	-25	0	0	0	0	0
29	2.8	60	130	100	0	0	0	0	-50	0	-50	0	2.9	60	130	100	0	0	0	0	-50	-50	0	0
30	2.8	60	130	100	0	-34	-33	-33	0	0	0	0	1.4	60	130	100	0	0	0	0	-33	-33	-34	0
31	3.5	60	130	100	0	0	0	0	-34	-33	-33	0	3.7	60	130	100	0	0	0	0	-34	-33	-33	0
32	1.5	60	85	100	0	0	0	0	-33	-33	-34	0	1.2	60	85	100	0	0	0	0	0	0	0	-100
33	2.8	60	130	100	0	-34	-33	-33	0	0	0	0	2.8	60	130	100	0	-34	-33	-33	0	0	0	0
34	1.7	60	130	100	0	-34	-33	-33	0	0	0	0	2.1	60	130	100	0	-34	-33	-33	0	0	0	0
35	1.5	60	130	0	0	-17	-16	-16	-17	-17	-17	100	5.5	60	130	0	100	-17	-17	-17	-17	-16	-16	0
Supplementary table 3B: SoC settings Contacts c1 to c8 are defined according to the nomenclature of Boston Scientific's Vercise Cartesia directional leads. IPG = internal pulse generator

### Sheet: MDS-UPDRS-III
Suppl. Table 4	Total UPDRS							Akinetic-rigid subscore							Axial subscore							Tremor subscore							Patient rating
	OFF	SoC	SoC impr (%)	StimFit	StimFit impr (%)	Δ (abs)	Δ (%)	OFF	SoC	SoC impr (%)	StimFit	StimFit impr (%)	Δ (abs)	Δ (%)	OFF	SoC	SoC impr (%)	StimFit	StimFit impr (%)	Δ (abs)	Δ (%)	OFF	SoC	SoC impr (%)	StimFit	StimFit impr (%)	Δ (abs)	Δ (%)	SoC	StimFit	Δ
1	45	35	22.2222	30	33.3333	5	-11.1111	29	24	17.2414	22	24.1379	2	-6.89655	5	1	80	0	100	1	-20	11	10	9.09091	8	27.2727	2	-18.1818	64	75	-11
2	11	3	72.7273	10	9.09091	-7	63.6364	4	0	100	5	-25	-5	125	5	3	40	5	0	-2	40	2	0	100	0	100	0	0	100	0	100
3	59	23	61.0169	28	52.5424	-5	8.47458	43	15	65.1163	19	55.814	-4	9.30233	2	2	0	2	0	0	0	13	5	61.5385	6	53.8462	-1	7.69231	79	50	29
4	57	25	56.1404	20	64.9123	5	-8.77193	34	16	52.9412	16	52.9412	0	0	10	6	40	2	80	4	-40	11	2	81.8182	1	90.9091	1	-9.09091	59	91	-32
5	50	14	72	23	54	-9	18	40	12	70	17	57.5	-5	12.5	10	2	80	6	40	-4	40	0	0	excluded	0	excluded	excluded	excluded	100	64	36
6	57	34	40.3509	28	50.8772	6	-10.5263	35	19	45.7143	16	54.2857	3	-8.57143	21	14	33.3333	11	47.619	3	-14.2857	0	0	excluded	0	excluded	excluded	excluded	84	49	35
7	43	30	30.2326	21	51.1628	9	-20.9302	19	14	26.3158	7	63.1579	7	-36.8421	17	16	5.88235	13	23.5294	3	-17.6471	7	0	100	1	85.7143	-1	14.2857	50	50	0
8	49	28	42.8571	32	34.6939	-4	8.16327	40	23	42.5	25	37.5	-2	5	9	5	44.4444	7	22.2222	-2	22.2222	0	0	excluded	0	excluded	excluded	excluded	87	87	0
9	75	26	65.3333	50	33.3333	-24	32	52	20	61.5385	36	30.7692	-16	30.7692	12	4	66.6667	8	33.3333	-4	33.3333	10	1	90	5	50	-4	40	90	70	20
10	30	9	70	5	83.3333	4	-13.3333	23	6	73.913	3	86.9565	3	-13.0435	5	3	40	1	80	2	-40	2	0	100	0	100	0	0	88	78	10
11	32	14	56.25	17	46.875	-3	9.375	8	2	75	2	75	0	0	4	4	0	5	-25	-1	25	20	8	60	10	50	-2	10	excluded	excluded	excluded
12	72	44	38.8889	54	25	-10	13.8889	40	29	27.5	33	17.5	-4	10	5	3	40	4	20	-1	20	26	10	61.5385	15	42.3077	-5	19.2308	100	50	50
13	77	58	24.6753	56	27.2727	2	-2.5974	53	41	22.6415	38	28.3019	3	-5.66038	20	12	40	17	15	-5	25	3	4	-33.3333	0	100	4	-133.333	57	40	17
14	23	22	4.34783	23	0	-1	4.34783	18	18	0	19	-5.55556	-1	5.55556	5	4	20	4	20	0	0	0	0	excluded	0	excluded	excluded	excluded	78	41	37
15	40	17	57.5	16	60	1	-2.5	32	13	59.375	12	62.5	1	-3.125	5	1	80	1	80	0	0	3	3	0	3	0	0	0	88	82	6
16	36	24	33.3333	18	50	6	-16.6667	25	16	36	12	52	4	-16	6	5	16.6667	4	33.3333	1	-16.6667	4	2	50	1	75	1	-25	50	50	0
17	39	26	33.3333	25	35.8974	1	-2.5641	19	12	36.8421	13	31.5789	-1	5.26316	1	0	100	1	0	-1	100	19	14	26.3158	11	42.1053	3	-15.7895	62	32	30
18	37	19	48.6486	11	70.2703	8	-21.6216	15	10	33.3333	4	73.3333	6	-40	1	2	-100	0	100	2	-200	21	7	66.6667	7	66.6667	0	0	76	81	-5
19	39	17	56.4103	24	38.4615	-7	17.9487	25	12	52	17	32	-5	20	7	3	57.1429	5	28.5714	-2	28.5714	5	0	100	0	100	0	0	84	23	61
20	42	9	78.5714	14	66.6667	-5	11.9048	27	7	74.0741	9	66.6667	-2	7.40741	3	1	66.6667	1	66.6667	0	0	11	0	100	3	72.7273	-3	27.2727	100	88	12
21	49	28	42.8571	30	38.7755	-2	4.08163	34	25	26.4706	23	32.3529	2	-5.88235	4	3	25	4	0	-1	25	11	0	100	2	81.8182	-2	18.1818	75	64	11
22	24	3	87.5	18	25	-15	62.5	12	3	75	8	33.3333	-5	41.6667	0	0	excluded	0	excluded	excluded	excluded	12	0	100	10	16.6667	-10	83.3333	78	19	59
23	52	16	69.2308	29	44.2308	-13	25	32	14	56.25	17	46.875	-3	9.375	7	2	71.4286	3	57.1429	-1	14.2857	13	0	100	9	30.7692	-9	69.2308	62	16	46
24	43	20	53.4884	22	48.8372	-2	4.65116	30	16	46.6667	16	46.6667	0	0	10	4	60	5	50	-1	10	3	0	100	1	66.6667	-1	33.3333	84	50	34
25	43	23	46.5116	19	55.814	4	-9.30233	32	17	46.875	15	53.125	2	-6.25	5	4	20	4	20	0	0	5	2	60	0	100	2	-40	50	65	-15
26	34	12	64.7059	19	44.1176	-7	20.5882	24	9	62.5	10	58.3333	-1	4.16667	3	2	33.3333	2	33.3333	0	0	6	0	100	6	0	-6	100	83	22	61
27	68	45	33.8235	50	26.4706	-5	7.35294	37	24	35.1351	27	27.027	-3	8.10811	20	19	5	19	5	0	0	8	0	100	2	75	-2	25	74	34	40
28	87	27	68.9655	31	64.3678	-4	4.5977	46	21	54.3478	20	56.5217	1	-2.17391	9	5	44.4444	6	33.3333	-1	11.1111	32	0	100	5	84.375	-5	15.625	90	68	22
29	62	43	30.6452	42	32.2581	1	-1.6129	42	27	35.7143	27	35.7143	0	0	13	12	7.69231	12	7.69231	0	0	6	3	50	2	66.6667	1	-16.6667	43	50	-7
30	35	15	57.1429	17	51.4286	-2	5.71429	32	13	59.375	15	53.125	-2	6.25	2	1	50	1	50	0	0	0	0	excluded	0	excluded	excluded	excluded	84	51	33
31	40	21	47.5	20	50	1	-2.5	27	13	51.8519	12	55.5556	1	-3.7037	12	8	33.3333	8	33.3333	0	0	0	0	excluded	0	excluded	excluded	excluded	81	82	-1
32	28	31	-10.7143	24	14.2857	7	-25	21	26	-23.8095	19	9.52381	7	-33.3333	4	2	50	2	50	0	0	0	0	excluded	0	excluded	excluded	excluded	21	37	-16
33	75	24	68	19	74.6667	5	-6.66667	42	19	54.7619	12	71.4286	7	-16.6667	14	3	78.5714	5	64.2857	-2	14.2857	19	2	89.4737	2	89.4737	0	0	90	85	5
34	53	45	15.0943	42	20.7547	3	-5.66038	39	29	25.641	29	25.641	0	0	9	11	-22.2222	8	11.1111	3	-33.3333	5	5	0	5	0	0	0	50	74	-24
35	48	34	29.1667	32	33.3333	2	-4.16667	31	25	19.3548	22	29.0323	3	-9.67742	8	8	0	6	25	2	-25	9	0	100	2	77.7778	-2	22.2222	67	60	7
MEAN	47.2571	24.6857	47.6788	26.2571	43.2018	-1.57143	4.47696	30.3429	16.8571	45.6623	17.0571	43.0184	-0.2	2.64394	7.8	5	35.5113	5.2	35.4561	-0.205882	0.0551986	8.48571	2.22857	70.4682	3.34286	62.3487	-1.39286	8.11949	74.3529	55.2353	19.1176
STD	17.0576	12.383	21.7305	12.4081	18.727	7.14261	19.7078	11.5757	8.63012	23.9629	8.95723	23.1929	4.43781	26.7205	5.54553	4.69042	37.3165	4.6069	30.1357	2.02678	44.2641	8.04535	3.5817	38.4241	3.97746	32.1667	3.29241	41.596	18.7857	23.5386	28.345
Supplementary table 4: MDS-UPDRS-III SoC = standard of care; STD = standard deviation
